# Threshold analyses on combinations of testing, population size, and vaccine coverage for COVID-19 control in a university setting

**DOI:** 10.1101/2020.07.21.20158303

**Authors:** Xinmeng Zhao, Hanisha Tatapudi, George Corey, Chaitra Gopalappa

## Abstract

We simulated epidemic projections of a potential COVID-19 outbreak in a residential university population in the United States under varying combinations of asymptomatic tests (5% to 33% per day), transmission rates (2.5% to 14%), and contact rates (1 to 25), to identify the contact rate threshold that, if exceeded, would lead to exponential growth in infections. Using this, we extracted contact rate thresholds among non-essential workers, population size thresholds in the absence of vaccines, and vaccine coverage thresholds. We further stream-lined our analyses to transmission rates of 5 to 8%, to correspond to the reported levels of face-mask-use/physical-distancing during the 2020 pandemic.

Our results suggest that, in the absence of vaccines, testing alone without reducing population size would not be sufficient to control an outbreak. If the population size is lowered to 34% (or 44%) of the actual population size to maintain contact rates at 4 (or 7) among non-essential workers, mass tests at 25% (or 33%) per day would help control an outbreak. With the availability of vaccines, the campus can be kept at full population provided at least 95% are vaccinated. If vaccines are partially available such that the coverage is lower than 95%, keeping at full population would require asymptomatic testing, either mass tests at 25% per day if vaccine coverage is at 63-79%, or mass tests at 33% per day if vaccine coverage is at 53-68%. If vaccine coverage is below 53%, to control an outbreak, in addition to mass tests at 33% per day, it would also require lowering the population size to 90%, 75%, and 60%, if vaccine coverage is at 38-53%, 23-38%, and below 23%, respectively.

Threshold estimates from this study, interpolated over the range of transmission rates, can collectively help inform campus level preparedness plans for adoption of face mask/physical-distancing, testing, remote instructions, and personnel scheduling, during non-availability or partial-availability of vaccines, in the event of SARS-Cov2-type disease outbreaks.
