## Appendix tables for "Threshold analyses on combinations of testing, population size, and vaccine coverage for COVID-19 control in a university setting"

### Sheet: Appendix Table S4
Appendix Table S4: All combinations of testing, contact rates for non-essential workers, and population size for effective control of a disease outbreak in the absence of a vaccine
Tolerance level	Testing Scenario	Contact rate threshold (per day)†				Contact rate threshold (per day)† for non-essential workers after accounting for higher contact rate among essential workers ‡				Population size threshold † (if regular contact rate is 16)				Population size threshold † (if regular contact rate is 24)
	Reported use of face mask and physical distancing -->	6 ft	3 ft	face-mask	None	6 ft	3 ft	face-mask	None	6 ft	3 ft	face-mask	None	6 ft	3 ft	face-mask	None
	Transmission rate (p) assumption -->	0.0249	0.054	0.08	0.1429	0.0249	0.054	0.08	0.1429	0.0249	0.054	0.08	0.1429	0.0249	0.054	0.08	0.1429
Relaxed tolerance: The point beyond which there was more than 1 death and exponential growth in infections in the simulated runs, the maximum number of infections under this tolerance level was about 170.	S	5	2	1	0	2.31169	0	0	0	31.25	12.5	6.25	0	20.8333	8.33333	4.16667	0
	S+5%U	7	3	2	1	4.90909	0	0	0	43.75	18.75	12.5	6.25	29.1667	12.5	8.33333	4.16667
	S+10% U	9	4	3	1	7.50649	1.01299	0	0	56.25	25	18.75	6.25	37.5	16.6667	12.5	4.16667
	S+20%U	15	6	4	2	15	3.61039	1.01299	0	93.75	37.5	25	12.5	62.5	25	16.6667	8.33333
	S+25%U	18	8	5	3	18	6.20779	2.31169	0	100	50	31.25	18.75	75	33.3333	20.8333	12.5
	S+33%U	23	10	7	4	23	8.80519	4.90909	1.01299	100	62.5	43.75	25	95.8333	41.6667	29.1667	16.6667
	S+10%T	9	4	2	1	7.50649	1.01299	0	0	56.25	25	12.5	6.25	37.5	16.6667	8.33333	4.16667
	S+17%T	12	5	3	2	11.4026	2.31169	0	0	75	31.25	18.75	12.5	50	20.8333	12.5	8.33333
	S+20%T	13	6	4	2	12.7013	3.61039	1.01299	0	81.25	37.5	25	12.5	54.1667	25	16.6667	8.33333
	S+25%T	16	7	4	2	16	4.90909	1.01299	0	100	43.75	25	12.5	66.6667	29.1667	16.6667	8.33333
	S+33%T	19	9	6	3	19	7.50649	3.61039	0	100	56.25	37.5	18.75	79.1667	37.5	25	12.5
	S+50%T	25	12	8	4	25	11.4026	6.20779	1.01299	100	75	50	25	100	50	33.3333	16.6667
	S+10%dT	7	3	2	1	4.90909	0	0	0	43.75	18.75	12.5	6.25	29.1667	12.5	8.33333	4.16667
	S+17%dT	9	4	2	1	7.50649	1.01299	0	0	56.25	25	12.5	6.25	37.5	16.6667	8.33333	4.16667
	S+20%dT	9	4	3	1	7.50649	1.01299	0	0	56.25	25	18.75	6.25	37.5	16.6667	12.5	4.16667
	S+25%dT	10	4	3	1	8.80519	1.01299	0	0	62.5	25	18.75	6.25	41.6667	16.6667	12.5	4.16667
	S+33%dT	12	5	3	2	11.4026	2.31169	0	0	75	31.25	18.75	12.5	50	20.8333	12.5	8.33333
	S+50%dT	14	6	4	2	14	3.61039	1.01299	0	87.5	37.5	25	12.5	58.3333	25	16.6667	8.33333
	S+5%U+50%T	25	16	11	6	25	16	10.1039	3.61039	100	100	68.75	37.5	100	66.6667	45.8333	25
	S+10%U+50%T	25	18	12	7	25	18	11.4026	4.90909	100	100	75	43.75	100	75	50	29.1667
	S+20%U+50%T	25	22	15	8	25	22	15	6.20779	100	100	93.75	50	100	91.6667	62.5	33.3333
	S+25%U+50%T	25	24	16	9	25	24	16	7.50649	100	100	100	56.25	100	100	66.6667	37.5
	S+33%U+50%T	25	25	18	10	25	25	18	8.80519	100	100	100	62.5	100	100	75	41.6667
	S+5%U+50%dT	21	10	6	3	21	8.80519	3.61039	0	100	62.5	37.5	18.75	87.5	41.6667	25	12.5
	S+10%U+50%dT	25	13	8	4	25	12.7013	6.20779	1.01299	100	81.25	50	25	100	54.1667	33.3333	16.6667
	S+20%U+50%dT	25	18	12	6	25	18	11.4026	3.61039	100	100	75	37.5	100	75	50	25
	S+25%U+50%dT	25	19	13	7	25	19	12.7013	4.90909	100	100	81.25	43.75	100	79.1667	54.1667	29.1667
	S+33%U+50%dT	25	23	15	8	25	23	15	6.20779	100	100	93.75	50	100	95.8333	62.5	33.3333
Medium tolerance: We set the number of infections to less than 77, estimated as 1/CFR /%reported cases. We assumed a case fatality rate (CFR) of 2% in the general population in the US [31]; We assumed that 65% of infected cases are reported, which is the proportion showing medium to severe symptoms [32].	S	3	1	1	0	0	0	0	0	18.75	6.25	6.25	0	12.5	4.16667	4.16667	0
	S+5%U	4	2	1	0	1.01299	0	0	0	25	12.5	6.25	0	16.6667	8.33333	4.16667	0
	S+10% U	5	2	1	0	2.31169	0	0	0	31.25	12.5	6.25	0	20.8333	8.33333	4.16667	0
	S+20%U	8	3	2	1	6.20779	0	0	0	50	18.75	12.5	6.25	33.3333	12.5	8.33333	4.16667
	S+25%U	10	4	3	1	8.80519	1.01299	0	0	62.5	25	18.75	6.25	41.6667	16.6667	12.5	4.16667
	S+33%U	12	6	4	2	11.4026	3.61039	1.01299	0	75	37.5	25	12.5	50	25	16.6667	8.33333
	S+10%T	5	2	1	0	2.31169	0	0	0	31.25	12.5	6.25	0	20.8333	8.33333	4.16667	0
	S+17%T	6	3	2	1	3.61039	0	0	0	37.5	18.75	12.5	6.25	25	12.5	8.33333	4.16667
	S+20%T	7	3	2	1	4.90909	0	0	0	43.75	18.75	12.5	6.25	29.1667	12.5	8.33333	4.16667
	S+25%T	8	3	2	1	6.20779	0	0	0	50	18.75	12.5	6.25	33.3333	12.5	8.33333	4.16667
	S+33%T	9	4	3	1	7.50649	1.01299	0	0	56.25	25	18.75	6.25	37.5	16.6667	12.5	4.16667
	S+50%T	12	5	3	2	11.4026	2.31169	0	0	75	31.25	18.75	12.5	50	20.8333	12.5	8.33333
	S+10%dT	4	1	1	0	1.01299	0	0	0	25	6.25	6.25	0	16.6667	4.16667	4.16667	0
	S+17%dT	4	2	1	0	1.01299	0	0	0	25	12.5	6.25	0	16.6667	8.33333	4.16667	0
	S+20%dT	4	2	1	0	1.01299	0	0	0	25	12.5	6.25	0	16.6667	8.33333	4.16667	0
	S+25%dT	5	2	1	0	2.31169	0	0	0	31.25	12.5	6.25	0	20.8333	8.33333	4.16667	0
	S+33%dT	5	2	1	0	2.31169	0	0	0	31.25	12.5	6.25	0	20.8333	8.33333	4.16667	0
	S+50%dT	6	2	1	1	3.61039	0	0	0	37.5	12.5	6.25	6.25	25	8.33333	4.16667	4.16667
	S+5%U+50%T	16	7	5	2	16	4.90909	2.31169	0	100	43.75	31.25	12.5	66.6667	29.1667	20.8333	8.33333
	S+10%U+50%T	19	9	6	3	19	7.50649	3.61039	0	100	56.25	37.5	18.75	79.1667	37.5	25	12.5
	S+20%U+50%T	24	11	7	4	24	10.1039	4.90909	1.01299	100	68.75	43.75	25	100	45.8333	29.1667	16.6667
	S+25%U+50%T	25	12	8	4	25	11.4026	6.20779	1.01299	100	75	50	25	100	50	33.3333	16.6667
	S+33%U+50%T	25	14	9	5	25	14	7.50649	2.31169	100	87.5	56.25	31.25	100	58.3333	37.5	20.8333
	S+5%U+50%T	8	4	2	1	6.20779	1.01299	0	0	50	25	12.5	6.25	33.3333	16.6667	8.33333	4.16667
	S+10%U+50%dT	11	5	3	2	10.1039	2.31169	0	0	68.75	31.25	18.75	12.5	45.8333	20.8333	12.5	8.33333
	S+20%U+50%dT	16	7	5	2	16	4.90909	2.31169	0	100	43.75	31.25	12.5	66.6667	29.1667	20.8333	8.33333
	S+25%U+50%dT	19	8	6	3	19	6.20779	3.61039	0	100	50	37.5	18.75	79.1667	33.3333	25	12.5
	S+33%U+50%dT	23	10	7	4	23	8.80519	4.90909	1.01299	100	62.5	43.75	25	95.8333	41.6667	29.1667	16.6667
Tight tolerance: We set the number of infections to less than 50, estimated as 1/CFR). We assumed a case fatality rate (CFR) of 2% in the general population in the US [31];	S	1	0	0	0	0	0	0	0	6.25	0	0	0	4.16667	0	0	0
	S+5%U	1	0	0	0	0	0	0	0	6.25	0	0	0	4.16667	0	0	0
	S+10% U	1	0	0	0	0	0	0	0	6.25	0	0	0	4.16667	0	0	0
	S+20%U	2	1	0	0	0	0	0	0	12.5	6.25	0	0	8.33333	4.16667	0	0
	S+25%U	2	1	0	0	0	0	0	0	12.5	6.25	0	0	8.33333	4.16667	0	0
	S+33%U	4	1	1	0	1.01299	0	0	0	25	6.25	6.25	0	16.6667	4.16667	4.16667	0
	S+10%T	1	0	0	0	0	0	0	0	6.25	0	0	0	4.16667	0	0	0
	S+17%T	1	0	0	0	0	0	0	0	6.25	0	0	0	4.16667	0	0	0
	S+20%T	1	0	0	0	0	0	0	0	6.25	0	0	0	4.16667	0	0	0
	S+25%T	2	0	0	0	0	0	0	0	12.5	0	0	0	8.33333	0	0	0
	S+33%T	2	1	0	0	0	0	0	0	12.5	6.25	0	0	8.33333	4.16667	0	0
	S+50%T	3	1	0	0	0	0	0	0	18.75	6.25	0	0	12.5	4.16667	0	0
	S+10%dT	1	0	0	0	0	0	0	0	6.25	0	0	0	4.16667	0	0	0
	S+17%dT	1	0	0	0	0	0	0	0	6.25	0	0	0	4.16667	0	0	0
	S+20%dT	1	0	0	0	0	0	0	0	6.25	0	0	0	4.16667	0	0	0
	S+25%dT	1	0	0	0	0	0	0	0	6.25	0	0	0	4.16667	0	0	0
	S+33%dT	1	0	0	0	0	0	0	0	6.25	0	0	0	4.16667	0	0	0
	S+50%dT	1	0	0	0	0	0	0	0	6.25	0	0	0	4.16667	0	0	0
	S+5%U+50%T	4	1	1	0	1.01299	0	0	0	25	6.25	6.25	0	16.6667	4.16667	4.16667	0
	S+10%U+50%T	4	2	1	0	1.01299	0	0	0	25	12.5	6.25	0	16.6667	8.33333	4.16667	0
	S+20%U+50%T	7	2	2	1	4.90909	0	0	0	43.75	12.5	12.5	6.25	29.1667	8.33333	8.33333	4.16667
	S+25%U+50%T	8	3	2	1	6.20779	0	0	0	50	18.75	12.5	6.25	33.3333	12.5	8.33333	4.16667
	S+33%U+50%T	9	4	2	1	7.50649	1.01299	0	0	56.25	25	12.5	6.25	37.5	16.6667	8.33333	4.16667
	S+5%U+50%T	1	0	0	0	0	0	0	0	6.25	0	0	0	4.16667	0	0	0
	S+10%U+50%dT	2	1	0	0	0	0	0	0	12.5	6.25	0	0	8.33333	4.16667	0	0
	S+20%U+50%dT	3	1	1	0	0	0	0	0	18.75	6.25	6.25	0	12.5	4.16667	4.16667	0
	S+25%U+50%dT	4	2	1	0	1.01299	0	0	0	25	12.5	6.25	0	16.6667	8.33333	4.16667	0
	S+33%U+50%dT	5	2	1	1	2.31169	0	0	0	31.25	12.5	6.25	6.25	20.8333	8.33333	4.16667	4.16667
S: symptomatic testing, U: Mass test, T: trace and test, dT: delayed trace and test
† Contact rate threshold (per day): the average value for contacts per person per day to keep infections below the tolerance level. These reduced contact rates, from the original rates of 16 to 24, can be achieved through reduction in population size at the noted thresholds
‡ Contact rate threshold among essential workers: The maximum value for contact rates among non-essential workers after accounting for higher contact rates among essential workers, to keep infections (over a 90-day period) below epidemic tolerance level. We assume 23% are essential workers and have a contact rate of 14 per day [14]
For COVID-19, the estimated transmission rates are (see Supplement Appendix Table S2) for baseline: 15% (11.6%-17%), surgical or cloth face masks use in non-health care setting 7.8% (5.6%-11.1%), 3ft physical distancing 5.4% (3.6%-13%), and 6ft physical distancing 2.8%(1.4%-5.7%).
Population size threshold: The proportion of population on campus should be kept below this value to avoid infections going above set epidemic tolerance levels; this is estimated such that the resulting population density (population size/ area) ensures contact rates are below estimated contact rate threshold
Shaded grey	Infeasible scenarios: We assume a contact rate of 1 or below among non-essential workers (columns G to H) are infeasible, and thus corresponding rows (combinations of testing and population size, or testing and vaccine coverage are infeasible)

### Sheet: Appendix Table S5
Appendix Table S5. Combinations of testing, vaccine coverage, and population size for effective control of a disease outbreak
Testing Scenario	Vaccination coverage threshold				Population size threshold (if regular contact rate is 16)				Population size threshold (if regular contact rate is 24)
Reported use of face mask and physical distancing -->		46% to 60% compliance to 6 ft distancing; 50% to 66% compliance to face-mask [13,14,20]				46% to 60% compliance to 6 ft distancing; 50% to 66% compliance to face-mask [13,14,20]				46% to 60% compliance to 6 ft distancing; 50% to 66% compliance to face-mask [13,14,20]
Transmission rate (p)--> assumption	0.0249	0.054	0.08	0.1429	0.0249	0.054	0.08	0.1429	0.0249	0.054	0.08	0.1429
S	78.9474	94.7368	100	100	100	100	100	100	100	100	100	100
Mass tests only (% tested per day)
S+5%U	68.4211	89.4737	94.7368	100	100	100	100	100	100	100	100	100
S+10% U	57.8947	84.2105	89.4737	100	100	100	100	100	100	100	100	100
S+20%U	26.3158	73.6842	84.2105	94.7368	100	100	100	100	100	100	100	100
S+25%U	10.5263	63.1579	78.9474	89.4737	100	100	100	100	100	100	100	100
S+33%U	0	52.6316	68.4211	84.2105	100	100	100	100	100	100	100	100
S+33%U	0	37.6316	53.4211	69.2105	100	100	97.1711	94.2105	95.8333	79.2982	82.5877	85.8772
S+33%U	0	22.6316	38.4211	54.2105	100	85.1316	82.1711	79.2105	95.8333	64.2982	67.5877	70.8772
S+33%U	0	7.63158	23.4211	39.2105	100	70.1316	67.1711	64.2105	95.8333	49.2982	52.5877	55.8772
Trace and tests only
S+10%T	57.8947	84.2105	94.7368	100	100	100	100	100	100	100	100	100
S+17%T	42.1053	78.9474	89.4737	94.7368	100	100	100	100	100	100	100	100
S+20%T	36.8421	73.6842	84.2105	94.7368	100	100	100	100	100	100	100	100
S+25%T	21.0526	68.4211	84.2105	94.7368	100	100	100	100	100	100	100	100
S+33%T	5.26316	57.8947	73.6842	89.4737	100	100	100	100	100	100	100	100
S+50%T	0	42.1053	63.1579	84.2105	100	100	100	100	100	100	100	100
S+50%T	0	27.1053	42.1053	69.2105	100	100	92.1053	94.2105	100	77.1053	75.4386	85.8772
S+50%T	0	12.1053	27.1053	54.2105	100	87.1053	77.1053	79.2105	100	62.1053	60.4386	70.8772
Trace and tests only (capped at 20%)
S+10%T	57.8947	84.2105	94.7368	100	100	100	100	100	100	100	100	100
S+17%T	42.1053	78.9474	89.4737	94.7368	100	100	100	100	100	100	100	100
S+20%T	36.8421	73.6842	84.2105	94.7368	100	100	100	100	100	100	100	100
S+20%T	21.8421	58.6842	69.2105	79.7368	100	96.1842	94.2105	92.2368	76.0088	83.6842	85.8772	88.0702
S+20%T	6.84211	43.6842	54.2105	64.7368	88.0921	81.1842	79.2105	77.2368	61.0088	68.6842	70.8772	73.0702
S+20%T	0	28.6842	39.2105	49.7368	81.25	66.1842	64.2105	62.2368	54.1667	53.6842	55.8772	58.0702
S+20%T	0	13.6842	24.2105	34.7368	81.25	51.1842	49.2105	47.2368	54.1667	38.6842	40.8772	43.0702
S: symptomatic testing, U: mass test, T: trace and test, dT: delayed trace and test
For COVID-19, the estimated transmission rates are (see Supplement Appendix Table S2) for baseline: 15% (11.6%-17%), surgical or cloth face masks use in non-health care setting 7.8% (5.6%-11.1%), 3ft physical distancing 5.4% (3.6%-13%), and 6ft physical distancing 2.8%(1.4%-5.7%).

### Sheet: Appendix Table S6
Appendix Table S6. Epidemic outcomes under varying levels of testing and corresponding resource needs
Regular operations / remote instructions	Contact rate	Testing Scenario	Number of infected (per 10,000 persons)				Number of deaths (per 10,000 persons)				Peak trace and tests per day (per 10,000 persons)				Peak quarantine per day (per 10,000 persons)
		Reported use of face mask and physical distancing -->		46% to 60% compliance to 6 ft distancing; 50% to 66% compliance to face-mask [13,14,20]				46% to 60% compliance to 6 ft distancing; 50% to 66% compliance to face-mask [13,14,20]				46% to 60% compliance to 6 ft distancing; 50% to 66% compliance to face-mask [13,14,20]				46% to 60% compliance to 6 ft distancing; 50% to 66% compliance to face-mask [13,14,20]
		Transmisison rate (p)--> assumption	0.0249	0.054	0.08	0.1429	0.0249	0.054	0.08	0.1429	0.0249	0.054	0.08	0.1429	0.0249	0.054	0.08	0.1429
Reported contact rate: 6 and 8 under remote intructions [20,33]	7	S	71.9683	7807.84	9476.51	9976.77	0.545454	71.2665	109.789	116.203	0	0	0	0	10.2696	2024.64	3422.19	4707.95
	6		43.9567	5173.62	9101.58	9926	0.323456	33.0327	103.228	115.606	0	0	0	0	5.44205	1363.37	2910.86	4466.24
	8		129.155	8712.62	9687.83	9998.36	0.938616	94.1042	112.691	116.462	0	0	0	0	22.401	2532.22	3808.96	4890.35
	7	S+5%U	35.2845	3496.87	8691.28	9856.55	0.219478	18.724	86.5286	101.018	0	0	0	0	5.07276	1128.28	3257.51	5421.37
	6		27.4188	902.747	7815.34	9710.67	0.158917	4.85676	69.6188	99.4962	0	0	0	0	3.49214	263.079	2495.43	4983.47
	8		48.6966	6612.66	9146.88	9932.18	0.327067	48.7159	93.1417	101.793	0	0	0	0	7.00177	1966.36	3873.26	5727.14
	7	S+10%U	25.0174	511.773	7202.83	9583.51	0.126537	2.76565	57.2489	89.6638	0	0	0	0	3.65422	156.794	2477.4	5563.71
	6		21.4271	143.917	4433.32	9272.46	0.0996384	0.894559	24.5942	86.6779	0	0	0	0	3.09644	33.0216	1555.58	4878.07
	8		28.8166	2044.76	8188.36	9759.42	0.157868	10.1218	73.7133	91.3231	0	0	0	0	4.21921	721.403	3285.7	6038.52
	7	S+20%U	17.6326	49.5339	664.605	8327.07	0.0641197	0.280302	3.33566	69.3901	0	0	0	0	2.6424	8.17633	230.743	4425.22
	6		16.7533	33.1161	153.842	7440.49	0.0551355	0.172304	0.889043	60.2156	0	0	0	0	2.46604	5.46072	37.4751	3264.09
	8		19.2237	82.3105	2740.17	8870.62	0.0751546	0.485112	13.3303	74.1476	0	0	0	0	3.1316	15.9484	1070.49	5344.01
	7	S+25%U	16.2308	32.4606	131.662	7246.7	0.0527752	0.159475	0.74721	57.1329	0	0	0	0	2.50693	5.23065	30.8937	3346.83
	6		15.2788	25.9561	59.0487	5669.6	0.0457566	0.116268	0.332578	37.7428	0	0	0	0	2.59719	4.05981	10.5795	2075.58
	8		17.6386	42.3586	441.487	8075.5	0.0596651	0.226116	2.24428	65.0318	0	0	0	0	2.67937	7.2213	147.401	4447.24
	7	S+33%U	15.1196	23.2289	43.7925	4077.71	0.0402907	0.09325	0.230628	23.0751	0	0	0	0	2.60648	3.97176	7.29084	1438
	6		14.489	19.783	31.5134	832.594	0.037249	0.0721948	0.148486	3.9886	0	0	0	0	2.53979	3.40098	5.37189	309.247
	8		15.3916	27.0447	67.0566	6144.46	0.0445728	0.119098	0.362474	44.8043	0	0	0	0	2.42518	4.59772	13.2633	2581.69
	7	S+10%T	25.9899	497.153	6860.36	9496.27	0.142648	2.92965	54.8521	87.4157	2.34452	61.7587	895.124	2611.28	4.8096	137.319	2255.07	5521.51
	6		21.8281	149.555	4230.13	9139.67	0.111287	1.00403	25.3277	84.071	1.78479	9.71556	442.926	1835.67	3.952	28.6154	1337.64	4787.82
	8		30.644	1892.06	7923.42	9701.55	0.182422	10.1458	70.6298	89.3172	2.7361	321.156	1448.41	3447.02	5.08878	624.378	3092.61	6062.58
	7	S+17%T	20.9287	78.4028	1786.18	8534	0.0987951	0.516493	9.79521	71.9586	3.35892	7.58855	291.578	2510.77	4.67073	14.9867	574.044	4639.29
	6		18.8375	46.9442	367.931	7742.93	0.0821563	0.293083	2.26659	64.745	2.71891	5.2029	37.3324	1548.05	3.83363	10.8903	86.4047	3527.29
	8		23.3039	157.016	4590.5	9024.45	0.117417	1.03502	29.4552	76.1668	4.34481	14.7552	760.644	3593.55	5.74747	26.9413	1395.71	5514.29
	7	S+20%T	19.369	55.721	563.736	7907.31	0.0880857	0.350148	3.32351	64.8368	3.88158	8.83186	78.0174	2193.76	4.48397	14.2473	146.252	3997
	6		17.768	38.4156	152.737	6854.73	0.0758018	0.227855	1.00643	54.8154	3.18593	5.77962	10.5579	1240.12	4.22144	10.247	24.2678	2767.09
	8		21.2228	89.2598	2276.07	8564.03	0.10139	0.590775	12.7137	70.4156	4.66514	11.5894	405.779	3309.68	5.39472	18.8934	711.701	4999.74
	7	S+25%T	18.3573	39.0187	142.72	6526.12	0.0775558	0.2305	0.948092	50.8784	4.96866	10.3239	16.953	1500.81	4.80802	13.0674	30.0469	2708.87
	6		16.7246	30.574	70.809	4733.93	0.0668524	0.16889	0.453954	32.6287	3.75941	6.87278	11.1126	665.102	4.28121	9.83707	20.7005	1456.88
	8		19.8484	52.692	406.563	7531.19	0.0878177	0.32579	2.53298	59.7818	5.94269	14.0579	50.179	2566.99	5.4571	16.9809	82.7341	3871.78
	7	S+33%T	17.0111	30.0626	59.9693	2902.73	0.0665193	0.161366	0.376227	18.2198	5.41169	13.5221	21.7066	418.89	4.48797	11.6099	24.3922	754.226
	6		15.736	25.1303	42.0782	652.872	0.0589408	0.127387	0.249133	4.03839	4.89787	8.9552	13.7071	60.6536	4.00259	8.9907	17.6262	127.635
	8		17.8668	36.0366	89.2481	5054.42	0.0741479	0.202966	0.582847	36.9716	8.05087	17.0994	28.327	1143.8	5.67665	14.4019	33.3448	1757.33
	7	S+50%T	15.7442	23.3047	34.2636	110.574	0.0567173	0.110328	0.188493	0.727169	7.05856	20.1762	29.281	62.7362	5.08581	9.6751	17.8192	58.7277
	6		14.9473	20.6069	29.1713	72.2124	0.050458	0.0929944	0.151609	0.455726	6.36551	12.4828	18.9942	42.4474	4.03756	8.63388	14.2187	41.3894
	8		16.4752	26.3003	40.6662	198.59	0.0611453	0.131936	0.234263	1.34963	11.7997	24.2765	36.0894	83.9698	5.35211	12.5434	22.3909	87.7775
	7	S+10%dT	32.0812	798.21	6956.77	9498.55	0.214905	4.95188	58.3072	87.4663	3.85912	89.4777	902.501	2626.3	7.4103	208.481	2271.19	5545.51
	6		26.9232	227.202	4752.91	9143.08	0.168877	1.60873	31.7912	84.1458	2.29596	13.5745	448.039	1847.46	5.43395	40.9639	1352.46	4810.42
	8		39.2021	2589.4	7939.85	9703.47	0.273654	15.3452	71.5741	89.3593	5.14258	354.142	1455.54	3458.74	9.33614	776.344	3107.08	6077.94
	7	S+17%dT	27.5053	139.3	2580.12	8544.43	0.16986	1.03095	16.0759	72.1103	6.4401	20.855	313.498	2535.77	7.48385	38.0567	668.208	4686.66
	6		23.5043	78.5334	679.559	7759.83	0.139997	0.579838	4.45278	65.1813	3.73911	14.605	57.3196	1567.03	6.05801	27.175	141.432	3568.26
	8		31.0957	294.641	5011.88	9031.15	0.20208	2.09078	36.1947	76.2675	8.09463	29.8377	783.327	3625.96	9.38246	54.9778	1435.72	5553.58
	7	S+20%dT	26.3229	99.7152	1081.98	7925.01	0.159623	0.732583	6.94644	65.111	7.79084	24.8362	113.193	2232.24	7.93045	36.4991	231.411	4051.3
	6		23.0788	63.9838	310.212	6894.04	0.134115	0.460106	2.21193	55.9261	4.39061	15.8693	30.6865	1267.71	6.15816	25.704	69.0473	2822.99
	8		29.5902	168.903	3091.8	8576.94	0.189288	1.24338	20.0576	70.5696	9.60275	34.2433	435.174	3352.87	9.63604	51.1588	771.711	5057.84
	7	S+25%dT	24.6714	71.6494	311.756	6579.01	0.147955	0.51042	2.25546	51.9254	9.99201	29.256	56.2115	1555.26	8.04244	34.554	92.8828	2802.46
	6		21.9223	53.0829	145.236	4986.59	0.126093	0.366587	1.07251	37.2671	6.26152	21.5197	37.3806	706.247	6.20005	24.4157	60.4937	1544.14
	8		27.489	102.593	842.016	7561.8	0.170759	0.750711	5.67017	60.1396	11.5636	42.4771	91.8289	2630.01	9.55396	47.4713	154.546	3963.03
	7	S+33%dT	23.7357	55.8728	131.15	3473.39	0.137509	0.383292	0.954273	24.8024	14.2193	40.0114	67.8824	512.185	8.33737	30.7615	75.0925	920.226
	6		21.0551	43.8956	87.6882	1303.91	0.117693	0.2923	0.624109	8.92163	7.01823	27.4168	47.6026	127.541	6.24681	22.8018	51.4113	270.645
	8		26.0481	70.6533	209.984	5203.58	0.15682	0.497846	1.53351	39.3593	15.0966	51.8875	95.6075	1262.78	9.42393	41.5597	106.048	1929.18
	7	S+50%dT	21.9452	43.5677	77.361	317.62	0.124894	0.286453	0.535402	2.30053	15.8762	55.9404	89.8332	229.037	8.18882	26.2385	54.8391	219.178
	6		20.0943	37.1486	60.8584	195.366	0.110539	0.237851	0.413915	1.40193	9.77104	33.996	66.2381	152.838	6.51709	20.8623	40.664	146.111
	8		24.0532	52.253	98.3952	557.258	0.140821	0.350409	0.689275	4.04597	27.3867	71.943	127.622	320.3	10.1054	33.6286	72.2873	319.735
	7	S+5%U+50%T	14.1732	18.9118	25.3704	60.9868	0.042229	0.0736883	0.115211	0.358025	3.90216	8.28367	15.9659	23.0664	3.98072	6.33173	9.2696	26.2732
	6		13.7292	17.4662	22.4561	43.9452	0.0389739	0.0652505	0.0970779	0.243398	3.33342	7.05763	10.1195	17.6977	3.52423	5.22819	7.78664	18.555
	8		14.9581	20.8963	29.1302	94.5716	0.0456455	0.0859334	0.142182	0.58847	6.77912	13.4775	19.2513	30.545	4.22143	6.94855	11.6312	36.8675
	7	S+10%U+50%T	13.9139	17.1768	22.0032	45.922	0.0357988	0.0588111	0.0885184	0.249218	4.24148	5.51965	8.10601	14.1627	3.23923	4.67267	6.97902	16.9449
	6		13.5394	16.4763	19.5087	34.8277	0.0332205	0.0534599	0.0751726	0.176365	2.42409	4.87871	6.90654	10.8047	3.08026	4.42507	5.72404	12.6098
	8		14.2987	18.7723	24.2916	64.3802	0.0384175	0.0677423	0.10627	0.369992	4.61642	9.43993	10.2108	17.9181	3.41047	5.49078	7.91352	22.6425
	7	S+20%U+50%T	13.039	15.9558	18.6463	33.2008	0.0294937	0.0472036	0.0653772	0.159285	2.70633	3.99686	3.65973	6.87479	2.86291	3.82379	4.81423	9.08768
	6		13.0547	14.8472	17.5822	26.4982	0.0279021	0.0408123	0.0573614	0.116481	2.10656	3.00493	3.52994	4.24622	2.46977	3.21944	4.43491	7.23295
	8		13.6078	16.43	20.7974	41.3381	0.0309632	0.0512232	0.0776307	0.215138	2.62333	3.95731	4.72602	8.44021	2.66486	3.793	5.42143	11.4689
	7	S+25%U+50%T	13.1514	15.4791	18.1692	29.6982	0.0274428	0.042712	0.0613556	0.136481	2.08554	2.60075	2.80112	4.73554	2.62825	3.18047	4.03132	8.22209
	6		12.9043	14.792	16.8945	24.831	0.0264214	0.0377021	0.0512548	0.103625	1.76465	2.25499	2.77784	3.67821	2.35045	2.95677	4.20309	6.31105
	8		13.1033	16.2157	19.6404	36.616	0.0293663	0.0480562	0.0705306	0.179285	3.3462	3.63246	3.40421	6.03539	2.70793	3.75898	4.48785	9.20627
	7	S+33%U+50%T	12.9423	14.9103	17.1376	25.8941	0.0256131	0.0376934	0.0537243	0.108434	2.11981	1.89113	2.48386	3.30111	2.30906	2.83928	4.02507	6.52767
	6		12.4427	14.3389	16.0934	22.3659	0.0242575	0.0344062	0.0462315	0.0856983	2.20886	1.62998	1.6638	2.5514	2.69347	2.67935	3.16703	5.53978
	8		13.1542	15.5158	18.2953	30.8439	0.0272439	0.0419173	0.0598021	0.139953	2.83309	2.18988	2.9659	4.25838	2.82115	3.01263	4.15999	7.48467
	7	S+5%U+50%dT	18.2694	29.9054	45.0262	138.81	0.0804684	0.166309	0.274164	0.947688	9.84834	26.3565	46.2485	87.2564	5.53598	14.7563	26.2266	88.8315
	6		16.8599	26.3137	37.6469	93.2579	0.071929	0.139792	0.221346	0.619574	5.85674	15.5012	36.2437	58.8152	4.29096	11.8223	21.3217	60.6086
	8		19.4236	33.8172	54.666	225.253	0.0890459	0.194081	0.344605	1.56549	8.45536	31.9876	63.792	123.547	6.35549	18.1475	34.1362	126.434
	7	S+10%U+50%dT	16.4415	24.1468	33.8843	86.7601	0.0600212	0.11586	0.18466	0.55831	4.03128	11.3568	23.718	51.8298	4.70064	9.98868	16.8587	49.5823
	6		15.3584	21.8162	29.173	62.3215	0.0543674	0.0988474	0.15153	0.385707	4.98771	8.58451	15.1187	36.2025	3.83096	8.22272	13.6505	35.9929
	8		16.9019	26.8134	39.716	127.368	0.0656897	0.135859	0.225428	0.848464	6.65303	17.7814	32.2907	63.8123	4.59675	11.9388	20.6673	69.451
	7	S+20%U+50%dT	14.6506	19.2753	24.7055	49.4346	0.0420008	0.0744063	0.113423	0.282374	2.57353	4.47825	10.0414	21.0943	3.02748	5.99004	8.94992	23.5207
	6		14.1659	17.9029	21.7643	38.3121	0.0383573	0.0655035	0.0932613	0.205175	1.96205	3.34385	5.89735	14.9208	2.81817	4.97851	7.61709	17.102
	8		15.1338	20.7656	27.7096	65.3526	0.045521	0.0843987	0.132361	0.392103	3.81288	7.94976	10.3764	30.2922	3.05387	6.93571	10.738	30.6986
	7	S+25%U+50%dT	14.1555	17.6302	21.9549	41.2257	0.0369459	0.0631859	0.092497	0.222884	2.14595	2.88244	6.11143	15.1567	2.80625	4.90064	7.09514	17.9133
	6		13.7623	16.8507	19.9161	33.3345	0.0337333	0.0557704	0.078008	0.167645	1.8081	2.85411	3.66294	10.7069	2.61023	4.53115	5.94308	13.5871
	8		14.5679	19.1621	24.8126	52.6719	0.0391433	0.0719308	0.111546	0.301515	2.67291	3.16421	7.95855	17.7869	2.74773	5.2676	8.56482	22.0818
	7	S+33%U+50%dT	13.3277	16.5533	19.4929	33.0107	0.031215	0.0519715	0.0730219	0.160882	1.80122	2.42644	2.67085	7.77842	2.49245	4.14548	5.80061	11.6318
	6		13.2975	15.6974	17.9834	27.6597	0.0292825	0.0458263	0.0630257	0.126026	1.54062	1.79435	1.82998	4.21399	2.27929	3.59664	4.82835	9.16032
	8		13.6456	17.1262	21.6218	40.4372	0.0330873	0.0573955	0.0852476	0.212761	2.07074	2.45547	6.17474	11.3723	2.6714	4.29832	6.90071	15.3652
Reported contact rate between 16 and 24 under regular face-to-face intructions [17,27]	20	S	9207.45	9991.42	10008.7	10009.7	105.311	116.375	116.645	116.66	0	0	0	0	3037.08	4822.92	5181.51	5450.47
	16		8246.82	9929.65	10004.3	10009.7	81.8872	115.65	116.57	116.659	0	0	0	0	2223.98	4477.91	5004.49	5374.51
	24		9590.2	10004.7	10009.6	10009.7	111.399	116.578	116.657	116.66	0	0	0	0	3612.76	5022.06	5285.53	5500.92
	20	S+5%U	8079.76	9905.5	10001.6	10009.7	74.7427	101.516	102.539	102.652	0	0	0	0	2681.08	5609.64	6249.85	6662.55
	16		4814.94	9720.38	9970.71	10009.2	28.3675	99.6025	102.186	102.647	0	0	0	0	1535.94	5001.5	5934.82	6550.71
	24		8934.95	9973.7	10007.1	10009.7	90.3579	102.219	102.624	102.653	0	0	0	0	3564.95	5953.96	6428.13	6739.76
	20	S+10%U	5330.57	9693.78	9965.41	10009.2	32.443	90.7103	93.2508	93.7238	0	0	0	0	1776.7	5859.21	6886.31	7511.27
	16		875.857	9293.48	9858.85	10006.4	4.48682	86.883	92.2552	93.6858	0	0	0	0	287.813	4927.03	6389.19	7347.22
	24		7764.62	9867.67	9998.29	10009.7	66.9964	92.3415	93.5735	93.7291	0	0	0	0	2872.53	6418.95	7161.55	7599
	20	S+20%U	204.055	8663.22	9647.85	9987.5	1.15766	72.3624	80.6917	83.5385	0	0	0	0	53.9819	4965.44	7088.04	8405
	16		58.6114	7499.6	9212.24	9935.58	0.33977	60.8936	77.0373	83.098	0	0	0	0	10.1924	3328.55	6027.16	8097.79
	24		1423.29	9245.78	9839.05	9995.98	6.81236	77.3223	82.292	83.6547	0	0	0	0	539.301	6094.12	7702.33	8572.68
	20	S+25%U	69.3016	7759.35	9310.23	9949.96	0.391362	62.229	75.2258	80.3983	0	0	0	0	13.1623	3991.76	6738.95	8607.99
	16		36.2708	5807.56	8603.6	9833.2	0.187672	39.5941	69.474	79.4539	0	0	0	0	6.11181	2144.51	5310.74	8152.79
	24		235.611	8656.86	9646.19	9987.55	1.30678	69.9119	77.947	80.7102	0	0	0	0	63.8797	5409.94	7579.48	8827.01
	20	S+33%U	33.5946	5463.86	8422.39	9798.51	0.158551	36.7886	65.5205	76.2565	0	0	0	0	5.87666	2082.13	5595.23	8608.64
	16		24.5306	907.395	7122.14	9502.42	0.10375	4.28714	54.8069	73.95	0	0	0	0	3.88526	344.775	3628.29	7829.24
	24		52.8994	7218.45	9093.04	9918.99	0.287105	55.6988	70.76	77.1941	0	0	0	0	9.27758	3752.71	6891.63	8978.39
	20	S+10%T	5053.32	9624.88	9949.41	10008.8	32.6317	88.6102	91.5997	92.212	1716.39	8139.84	11327.9	15175.2	1546.73	5844.82	6974.88	7653.6
	16		814.655	9163.13	9819.36	10004.4	4.54901	84.2937	90.4038	92.1562	261.499	4964.73	7642.2	11046.4	246.521	4837.24	6422.25	7481.37
	24		7455.78	9830.47	9993.76	10009.6	63.8729	90.506	92.0063	92.2217	3677.88	11605.8	15107.5	19295.5	2661.47	6469.63	7283.45	7762.03
	20	S+17%T	521.045	8836.81	9714.68	9999.71	3.08805	74.5711	82.0135	84.4517	201.707	8218.64	13486.5	20552.6	136.923	5160.17	7139.1	8375.94
	16		98.2112	7793.44	9329.34	9960.61	0.651716	65.2332	78.759	84.0922	18.7882	4218.19	8415.61	14472.5	16.6149	3586.88	6150.97	8075.12
	24		3105.1	9359.89	9879.1	10006.6	17.7621	79.0156	83.4085	84.5427	1578.74	12833.5	19035.8	26737.9	975.051	6230.26	7697.94	8514.55
	20	S+20%T	197.39	8311.86	9527.94	9985.13	1.28075	68.3024	78.3837	82.1515	50.5041	7424.43	13475.2	21714.8	34.6569	4589.28	6997.09	8546.09
	16		64.1137	6923.5	8981.69	9908.51	0.41101	55.5346	73.8822	81.5184	19.8973	3395.69	8019.34	15082.6	14.8664	2832.36	5768.22	8161.25
	24		1137.22	9023.71	9776.85	10002.8	6.35037	74.2288	80.436	82.3384	630.597	12257.7	19575.9	29085.1	341.288	5854.43	7702.41	8714.01
	20	S+25%T	81.3832	7145.84	9068.28	9923.36	0.529039	56.5045	72.1834	78.997	43.4469	5492.07	12475.4	23148.4	23.1643	3382.89	6440.57	8681.56
	16		43.3283	4858.07	8181.15	9755.7	0.260119	33.7788	65.0872	77.6642	25.7867	1852.23	6698.71	15317.6	14.3677	1517.85	4820.49	8124.82
	24		217.074	8247.38	9504.44	9983.07	1.40714	65.6206	75.6607	79.476	64.6611	10310.4	19085.1	31498.6	35.4186	4930.48	7435.78	8937.11
	20	S+33%T	45.1953	4276.39	7874.25	9690.34	0.271608	29.6864	60.5162	74.5062	54.1307	2082.99	9132.11	22539.3	18.7924	1296.5	4920.99	8521.48
	16		32.0342	704.903	6244.89	9279.16	0.174145	4.32853	47.5816	71.3449	31.6139	179.543	3768.32	13812.9	12.6012	142.188	2792.62	7563.12
	24		71.1167	6364.82	8736.33	9867.65	0.454839	48.5775	67.1652	75.875	78.9874	5937.69	15892.3	31744.7	28.0867	2918.54	6433.2	9002.14
	20	S+50%T	29.5807	149.553	3028.86	8322.02	0.155803	1.00187	20.9908	61.7238	81.9556	193.386	1398.23	15258	14.3133	72.7995	827.747	6677.88
	16		23.8304	72.5286	432.391	6956.95	0.115459	0.45769	2.92974	51.58	45.559	109.97	193.839	7003.39	10.3199	41.1727	128.3	4462.94
	24		37.2254	491.311	5380.63	9034.05	0.208125	3.30637	39.7454	67.0117	103.638	297.362	5405.1	25404.6	19.7467	134.966	2518.13	7990.32
	20	S+10%dT	5432.72	9627.43	9950.1	10008.9	38.683	88.6568	91.6356	92.2555	1733.83	8171.21	11278.1	15101.2	1561.84	5862.82	6997.76	7680.82
	16		1247.65	9166.62	9820.85	10004.3	7.39011	84.3683	90.444	92.1965	355.241	4977.44	7640.51	11087.5	356.861	4849.28	6446.51	7505.86
	24		7496.45	9832.07	9994.02	10009.6	65.9467	90.5456	92.0451	92.2693	3702.04	11633	15232.7	19474.1	2678.6	6475.08	7299.59	7782.17
	20	S+17%dT	946.885	8845.48	9717.49	10000.3	6.01934	74.6883	82.0759	84.5037	298.952	8284.4	13568.6	20780.3	218.038	5204.67	7181.59	8402.1
	16		180.399	7810.86	9335.81	9961.69	1.32237	65.6488	78.8448	84.1464	51.3975	4270.55	8493.77	14535.7	44.4969	3630.67	6198.62	8108.13
	24		3824.39	9365.51	9881.78	10006.6	25.3007	79.0967	83.4668	84.5969	1641.27	12939.4	19095.4	27211.4	1013.66	6258.21	7744.94	8562.14
	20	S+20%dT	402.022	8327.17	9532.94	9985.89	2.81124	68.491	78.466	82.2077	108.534	7530.58	13645.5	22207.5	76.8443	4643.46	7042.6	8584.24
	16		119.039	6961.03	8992.01	9910.41	0.879834	56.5664	74.0037	81.5813	59.0594	3471.55	8111.53	15114.6	42.158	2891.61	5820.76	8209.65
	24		1887.83	9033.22	9780.64	10003.4	11.8417	74.3441	80.5076	82.3946	754.55	12376.8	19745.6	29315.6	448.157	5910.9	7752.6	8781.63
	20	S+25%dT	169.597	7182.4	9080.77	9926.23	1.25074	57.0302	72.3221	79.0661	135.395	5659.43	12671.7	23392.1	67.4899	3477.8	6520.79	8749.46
	16		82.2401	5094.97	8204.03	9761.33	0.594805	38.3247	65.3202	77.7527	73.2919	1966.11	6832.36	15504.9	39.4166	1609.32	4914.77	8197.16
	24		482.05	8268.98	9513.33	9984.84	3.38357	65.8381	75.7724	79.5376	208.485	10540.7	19254.8	31423.3	110.957	5014.08	7529.22	9017.77
	20	S+33%dT	95.8076	4539.89	7913.12	9700.33	0.682615	33.7408	60.8586	74.6279	177.169	2365.43	9485.57	22896.1	55.7673	1466.81	5076.74	8656.37
	16		60.5389	1404.61	6320.99	9297.16	0.418426	9.61784	48.4621	71.527	88.2766	368.786	4019.65	14124.5	33.5114	292.935	2963.53	7705.63
	24		162.411	6435.45	8763.98	9873.86	1.18453	49.3656	67.4171	75.9671	269.12	6305.49	16305.3	32589.8	87.1853	3087.85	6591.81	9123.71
	20	S+50%dT	64.1076	432.117	3483.27	8394.35	0.437619	3.13435	25.492	62.2905	267.743	707.896	2162.4	16389	44.5375	277.959	1268.6	7044.54
	16		47.2823	198.676	1063.36	7080.22	0.313306	1.42553	7.67205	52.5309	120.434	409.632	745.189	7793.67	29.9174	148.212	471.321	4885.2
	24		87.6033	1147.86	5579.35	9081.65	0.610776	8.26568	41.3526	67.3972	386.394	1128.69	6497.24	26788.7	63.8494	491.496	2981.73	8312.09
	20	S+5%U+50%T	23.0533	75.8088	1720.57	8009.34	0.100924	0.463381	10.4305	59.2346	34.784	70.3994	616.856	12546.1	8.47148	31.5375	400.795	6182.09
	16		19.8686	44.7703	170.377	6461.3	0.0787176	0.250098	1.09335	47.7443	27.9648	47.9334	74.0965	5333	6.99339	19.5647	50.7275	3815.28
	24		26.7125	181.403	4672.72	8828.79	0.127251	1.16649	33.9059	65.3005	57.2551	109.001	3594.59	21513.1	10.6018	51.2722	1867.8	7649.6
	20	S+10%U+50%T	20.3565	55.065	764.796	7678.33	0.079137	0.311599	4.44908	56.648	25.1397	42.3456	236.8	10303.5	6.32111	19.821	168.127	5717.17
	16		17.6411	35.2911	98.3984	5939.92	0.0626368	0.180311	0.594216	43.723	19.1181	29.1925	40.6937	4015.84	4.88403	12.6684	29.5749	3218.12
	24		23.15	107.099	3895.22	8608.15	0.0972963	0.653115	26.9949	63.5181	28.818	62.9763	2306.49	18399.5	7.48922	30.9524	1329	7335.26
	20	S+20%U+50%T	17.5578	37.7258	180.151	6918.42	0.0589624	0.190061	1.08458	50.8244	11.8742	20.2273	39.4785	6711.47	4.7864	10.2975	31.2017	4702.84
	16		16.2605	27.1977	55.9892	4765.38	0.0488854	0.119086	0.305829	34.4297	9.04951	11.0258	19.2177	2072.56	4.15436	7.23352	15.3408	2073.11
	24		19.8458	57.3866	1826.33	8090.85	0.0709957	0.318657	10.3713	59.4578	14.0603	28.4089	709.128	12986.7	4.85814	15.0962	498.313	6590.55
	20	S+25%U+50%T	16.8029	33.1837	111.782	6493.6	0.0525028	0.15689	0.659159	47.6114	7.82397	14.4272	24.2549	5269.47	3.73135	8.38	20.2368	4162.61
	16		15.7457	25.0536	46.6672	4090.03	0.0445017	0.104236	0.244744	28.5973	5.9417	9.91456	14.4075	1389.2	3.46564	6.38551	12.5865	1550.12
	24		18.8552	47.8634	878.398	7798.21	0.0651621	0.250535	4.7898	57.2143	11.8098	20.4213	307.386	10833.6	4.86071	11.8522	236.898	6187.94
	20	S+33%U+50%T	15.9529	28.538	69.9882	5745.65	0.0461922	0.125603	0.386505	41.9691	5.57221	10.1026	14.9858	3422.74	3.22844	6.90578	13.8506	3281.91
	16		15.1293	22.0539	37.1015	2725.98	0.04021	0.0865614	0.180228	16.6437	5.34807	5.7696	9.45238	624.092	3.22448	5.13573	8.30778	831.247
	24		17.6739	38.0968	273.704	7277.86	0.0565767	0.186354	1.57671	53.265	8.65406	14.6618	62.2425	7811.6	3.965	9.18704	54.5881	5454.74
	20	S+5%U+50%dT	38.8323	178.937	2299.16	8035.3	0.231526	1.23978	15.8839	59.4401	112.552	292.681	886.08	12879.1	22.1872	107.939	574.983	6309.99
	16		31.2288	94.0685	396.701	6513.16	0.175605	0.624727	2.77512	48.1498	52.3585	183	279.16	5579.17	15.728	61.4981	174.064	3969.03
	24		48.8069	440.879	4773.33	8844.38	0.302389	3.08508	35.072	65.4257	151.661	434.894	3933.49	21849.3	29.4622	185.064	2032.62	7750.77
	20	S+10%U+50%dT	29.8286	107.035	1275.75	7696.86	0.159062	0.699147	8.33499	56.7893	65.8857	154.398	366.166	10502.4	14.2337	60.3996	260.597	5796.61
	16		25.0337	62.642	208.328	5977.16	0.123076	0.387969	1.40642	44.0484	28.0122	94.4538	155.431	4156.73	10.5215	36.148	95.7004	3315.77
	24		36.2106	222.783	4021.11	8619.58	0.203682	1.5136	29.0053	63.6052	78.191	235.863	2498.37	18630	19.2259	100.681	1435.05	7392.86
	20	S+20%U+50%dT	22.6833	57.8943	313.082	6931.82	0.0989683	0.34205	2.03793	50.9271	26.9206	62.8814	108.492	6775.58	8.0933	27.7724	81.4977	4746.53
	16		19.7897	39.1375	90.2354	4799.65	0.0783691	0.210708	0.559421	34.9967	12.5612	39.0002	63.8828	2132.46	6.67207	17.2192	40.8021	2128.5
	24		25.7432	94.6968	2232.96	8098.32	0.121366	0.598704	14.4422	59.5153	31.2483	99.311	780.103	13072.8	9.80423	43.2099	549.542	6624.17
	20	S+25%U+50%dT	20.745	47.3886	181.786	6505.73	0.0827195	0.264435	1.15692	47.7084	16.4674	44.3383	75.6676	5323.42	6.7705	19.8729	55.8644	4202.09
	16		18.4079	33.6345	68.3616	4144.76	0.0670867	0.170243	0.407181	29.7582	7.82832	28.1235	45.1565	1426.36	5.4493	13.7281	29.5377	1594.17
	24		23.4681	72.072	1284.8	7805.3	0.10039	0.432739	7.86274	57.2656	22.7786	67.5953	354.463	10894.5	8.23754	30.3288	274.348	6215.53
	20	S+33%U+50%dT	18.2884	36.7725	100.904	5758.16	0.0645964	0.189354	0.620342	42.0872	7.2256	27.5086	47.5702	3454.84	5.35228	13.7507	35.0575	3310.39
	16		16.8732	27.8754	49.4914	2915.69	0.0539344	0.128095	0.274396	19.4042	4.9645	11.1011	27.8718	647.201	4.3644	9.63196	18.6078	860.464
	24		20.3183	51.6662	417.71	7284.84	0.0790132	0.286861	2.58026	53.317	11.759	41.79	83.4102	7880.42	5.79561	19.6155	73.3767	5489.44
S: symptomatic testing, U: mass test, T: trace and test, dT: delayed trace and test
†Reported value of contact rate is on average between 6 and 8 per person per day under remote instructions [20,33]; Assuming contact rate is directly proportional to the population density, contact rate of 6 to 8 corresponds to reducing the population size to between 31% and 42%
‡ reported contact rate is on average between 16 and 24 per person per day under face-to-face instructions [17,27]
⁋ We defined a testing scenario as suitable if there were no exponential growth in infections when transmission rates were 5% and 8% (corresponding to reported use of face mask and physical distancing [1,2])
Shaded grey	Scenarios that are not suitable: We assume scenarios that lead to an exponential growth in infections are not suitable
